# Temporal Co-Evolution of Clinical Scores and Neuro-Immune Biomarkers in Preterm Infants with Severe Germinal Matrix-Intraventricular Hemorrhage and Post-Hemorrhagic Ventricular Dilation

**DOI:** 10.64898/2026.06.02.26349284

**Authors:** Sara Bitarafan, Angel del Marco, Isabel Benavente-Fernandez, Juan Arnaez, Simon Lubian-Lopez, Levi B. Wood, Monica Garcia-Alloza

## Abstract

Germinal matrix-intraventricular hemorrhage (GM-IVH) is one of the most frequent and severe neurological complications in preterm infants (PT). It triggers an inflammatory response accompanied by neuronal and glial injury and may progress to post-hemorrhagic ventricular dilatation (PHVD), thereby increasing long term disability and cognitive deficits. Nevertheless, the characteristics and evolution of the associated pathology is poorly understood. To assess neuroimmune response and neuropathology induced by GM-IVH, we quantified cytokines, glial activation and neurodegeneration makers in cerebrospinal fluid collected from 12 patients with grades III/IV GM-IVH and PHVD and 5 controls neonates from the onset of pathology up to 2 months of age. Additionally, to evaluate long-term deficits and behavioral outcomes, we used standard behavioral test including Bayley Scales of Infant and Toddler Development, Third Edition (Bayley-III) at 2 years of age. Interestingly, we found that while pathology markers such as ubiquitin carboxy-terminal hydrolase L1 (UCHL1), alpha II spectrin breakdown product 145 (SBDP145) and myelin basic protein (MBP) are elevated in PT, their level decline over time. Furthermore, cytokine profiling identified two divergent temporal trajectories (i.e., diminishing or sustained) that correspond with either neuronal or astrocytic markers. Specifically, diminishing cytokines including IL-6, IL-8, and IP-10 decreased with age and were correlated with neuronal markers such as SBDP145, UCH-L1, and MBP. In contrast, sustained cytokines such as IFN-γ, IL-7, IL-13, and MCP-1 remained elevated or unchanged throughout the study period and were positively correlated with astrocyte reactivity marker GFAP. Notably, sustained cytokines were consistent with worse motor function and behavioral outcome. Together, longitudinal CSF analysis in PT with severe GM-IVH and PHVD identifies a cytokine profile that declines and correlates with neuronal and glial injury markers, and another that remains sustained and correlates with gliosis and adverse neurodevelopmental outcomes. These findings highlight potential CSF biomarkers associated with disease progression and long-term neurological impairment, providing a foundation for future evaluation of candidate therapeutic interventions.
