## Supplementary Table S2 for "Temporal Co-Evolution of Clinical Scores and Neuro-Immune Biomarkers in Preterm Infants with Severe Germinal Matrix-Intraventricular Hemorrhage and Post-Hemorrhagic Ventricular Dilation"

### Sheet: Pathology vs Cytokine
Cytokine	pathology marker	Spearman Correlation Coef (ro)	Pvalue	FDR adjusted p value	Significance
Eotaxin	CHI3L1	0.53564	0.000634	0.00289526	**
Eotaxin	GFAP	0.333425	0.0437317	0.0778884
Eotaxin	hTAU Ag	0.297842	0.0733891	0.120701
Eotaxin	Left_VV	0.468734	0.00343136	0.01069	*
Eotaxin	MBP	0.470508	0.0032951	0.0104462	*
Eotaxin	NF-light	0.411796	0.0113297	0.0258507	*
Eotaxin	p-TAU	0.00497373	0.976693	0.992665
Eotaxin	pNF-H	0.356992	0.0300826	0.057334
Eotaxin	Rigth_VV	0.506008	0.00139763	0.00514582	**
Eotaxin	SBDP 145	0.559296	0.00032	0.00167205	**
Eotaxin	TAU ratio	-0.391145	0.0166737	0.0350798	*
Eotaxin	UCHL1	0.290899	0.0806833	0.129665
FGF basic	CHI3L1	0.42166	0.00934178	0.0225876	*
FGF basic	GFAP	0.462469	0.00395261	0.011749	*
FGF basic	hTAU Ag	0.0348861	0.837586	0.89269
FGF basic	Left_VV	0.142119	0.401427	0.504117
FGF basic	MBP	0.668674	6.08e-06	8.84e-05	***
FGF basic	NF-light	0.355566	0.0307943	0.0583471
FGF basic	p-TAU	0.0407005	0.810971	0.867177
FGF basic	pNF-H	0.229275	0.172246	0.245849
FGF basic	Rigth_VV	0.057811	0.733958	0.803386
FGF basic	SBDP 145	0.514171	0.00113237	0.00453465	**
FGF basic	TAU ratio	-0.168206	0.319663	0.415947
FGF basic	UCHL1	0.45477	0.00468619	0.0130212	*
G-CSF	CHI3L1	0.433155	0.00740772	0.0190484	*
G-CSF	GFAP	0.581012	0.000163	0.00106384	**
G-CSF	hTAU Ag	0.0578687	0.733702	0.803386
G-CSF	Left_VV	0.0630166	0.71099	0.786214
G-CSF	MBP	0.740011	1.66e-07	4.88e-06	***
G-CSF	NF-light	0.359206	0.0290047	0.0556066
G-CSF	p-TAU	0.00364248	0.98293	0.992665
G-CSF	pNF-H	0.243846	0.145833	0.214773
G-CSF	Rigth_VV	0.115584	0.495726	0.594871
G-CSF	SBDP 145	0.665261	7.05e-06	9.14e-05	***
G-CSF	TAU ratio	-0.179533	0.287672	0.378189
G-CSF	UCHL1	0.478372	0.00274613	0.00906485	**
GM-CSF	CHI3L1	0.479398	0.00268077	0.00895433	**
GM-CSF	GFAP	0.491337	0.00201433	0.00694303	**
GM-CSF	hTAU Ag	0.0318645	0.851489	0.901577
GM-CSF	Left_VV	0.118802	0.483724	0.584504
GM-CSF	MBP	0.627977	3.17e-05	0.000313	***
GM-CSF	NF-light	0.262551	0.116438	0.177952
GM-CSF	p-TAU	0.00287256	0.986538	0.992665
GM-CSF	pNF-H	0.292749	0.0786875	0.127474
GM-CSF	Rigth_VV	-0.0220779	0.896803	0.925364
GM-CSF	SBDP 145	0.430747	0.00778166	0.0196973	*
GM-CSF	TAU ratio	-0.127503	0.452033	0.552674
GM-CSF	UCHL1	0.419654	0.00972	0.0230167	*
IFNg	CHI3L1	0.563837	0.000279	0.00158438	**
IFNg	GFAP	0.531891	0.000704	0.00312429	**
IFNg	hTAU Ag	0.192761	0.253023	0.341581
IFNg	Left_VV	-0.0185951	0.913015	0.939101
IFNg	MBP	0.613027	5.49e-05	0.000481	***
IFNg	NF-light	0.46738	0.00353866	0.0109193	*
IFNg	p-TAU	-0.125245	0.460147	0.56048
IFNg	pNF-H	0.301538	0.0697223	0.115846
IFNg	Rigth_VV	-0.025974	0.878716	0.915447
IFNg	SBDP 145	0.412509	0.0111748	0.0258507	*
IFNg	TAU ratio	-0.234705	0.16203	0.235416
IFNg	UCHL1	0.567815	0.000247	0.0014543	**
IL-1b	CHI3L1	0.627392	3.24e-05	0.000313	***
IL-1b	GFAP	0.564934	0.00027	0.00156047	**
IL-1b	hTAU Ag	0.26336	0.115275	0.177011
IL-1b	Left_VV	0.133265	0.431685	0.535885
IL-1b	MBP	0.781442	1.14e-08	6.17e-07	***
IL-1b	NF-light	0.419589	0.00973238	0.0230167	*
IL-1b	p-TAU	0.0228371	0.893274	0.924667
IL-1b	pNF-H	0.458462	0.00432096	0.0123041	*
IL-1b	Rigth_VV	0.0272727	0.8727	0.912113
IL-1b	SBDP 145	0.586811	0.000135	0.000971	***
IL-1b	TAU ratio	-0.336151	0.0419344	0.0759037
IL-1b	UCHL1	0.557053	0.000342	0.00175974	**
IL-10	CHI3L1	0.627005	3.29e-05	0.000313	***
IL-10	GFAP	0.572581	0.000213	0.00127726	**
IL-10	hTAU Ag	0.459522	0.00422069	0.0122099	*
IL-10	Left_VV	0.645662	1.59e-05	0.000191	***
IL-10	MBP	0.765736	3.36e-08	1.55e-06	***
IL-10	NF-light	0.520856	0.000949	0.00399457	**
IL-10	p-TAU	0.0453909	0.789652	0.849991
IL-10	pNF-H	0.65	1.34e-05	0.000167	***
IL-10	Rigth_VV	0.642857	1.78e-05	0.000199	***
IL-10	SBDP 145	0.701211	1.34e-06	2.94e-05	***
IL-10	TAU ratio	-0.514127	0.00113366	0.00453465	**
IL-10	UCHL1	0.679252	3.8e-06	6.15e-05	***
IL-12(p70)	CHI3L1	0.603515	7.68e-05	0.000607	***
IL-12(p70)	GFAP	0.436715	0.0068833	0.0179854	*
IL-12(p70)	hTAU Ag	0.28495	0.0873704	0.138088
IL-12(p70)	Left_VV	0.445422	0.00573297	0.0156091	*
IL-12(p70)	MBP	0.549247	0.000431	0.0021464	**
IL-12(p70)	NF-light	0.352005	0.0326316	0.0611135
IL-12(p70)	p-TAU	-0.00820823	0.961544	0.985887
IL-12(p70)	pNF-H	0.46483	0.00374858	0.0113508	*
IL-12(p70)	Rigth_VV	0.248375	0.138263	0.206439
IL-12(p70)	SBDP 145	0.435542	0.00705243	0.0182799	*
IL-12(p70)	TAU ratio	-0.293581	0.0778023	0.126673
IL-12(p70)	UCHL1	0.503351	0.0014951	0.00544285	**
IL-13	CHI3L1	0.507908	0.00133145	0.00507516	**
IL-13	GFAP	0.29822	0.0730075	0.120686
IL-13	hTAU Ag	0.0949208	0.576279	0.674059
IL-13	Left_VV	0.00568769	0.973348	0.992665
IL-13	MBP	0.172173	0.308214	0.402667
IL-13	NF-light	0.258548	0.122318	0.184331
IL-13	p-TAU	-0.118381	0.485283	0.584504
IL-13	pNF-H	0.231689	0.167649	0.240346
IL-13	Rigth_VV	0.0279493	0.869569	0.911781
IL-13	SBDP 145	0.12772	0.451258	0.552674
IL-13	TAU ratio	-0.0887008	0.60163	0.691234
IL-13	UCHL1	0.179299	0.28831	0.378189
IL-15	CHI3L1	0.343249	0.0375347	0.0687075
IL-15	GFAP	0.51196	0.0011994	0.00469313	**
IL-15	hTAU Ag	0.0328695	0.846859	0.899615
IL-15	Left_VV	0.0795866	0.639617	0.724601
IL-15	MBP	0.747674	1.05e-07	3.78e-06	***
IL-15	NF-light	0.350856	0.0332437	0.0619021
IL-15	p-TAU	0.00308253	0.985554	0.992665
IL-15	pNF-H	0.310769	0.0611917	0.104348
IL-15	Rigth_VV	0.0805456	0.635575	0.722548
IL-15	SBDP 145	0.666728	6.62e-06	8.94e-05	***
IL-15	TAU ratio	-0.183335	0.277414	0.369885
IL-15	UCHL1	0.426725	0.00844211	0.0209619	*
IL-17	CHI3L1	0.5474	0.000454	0.00223023	**
IL-17	GFAP	0.457237	0.00443928	0.0125072	*
IL-17	hTAU Ag	0.197518	0.241274	0.328457
IL-17	Left_VV	0.531266	0.000716	0.00313559	**
IL-17	MBP	0.420375	0.00958244	0.0229979	*
IL-17	NF-light	0.267523	0.109431	0.17046
IL-17	p-TAU	0.0813652	0.632128	0.721161
IL-17	pNF-H	0.414935	0.0106615	0.0250313	*
IL-17	Rigth_VV	0.331057	0.0453425	0.0802785
IL-17	SBDP 145	0.384255	0.0188715	0.0386985	*
IL-17	TAU ratio	-0.247774	0.139251	0.20696
IL-17	UCHL1	0.38097	0.020002	0.0405041	*
IL-1ra	CHI3L1	0.621992	3.96e-05	0.000367	***
IL-1ra	GFAP	0.537757	0.000598	0.00276776	**
IL-1ra	hTAU Ag	0.113318	0.504272	0.602893
IL-1ra	Left_VV	0.180785	0.284267	0.375928
IL-1ra	MBP	0.680898	3.52e-06	6.01e-05	***
IL-1ra	NF-light	0.422765	0.00913869	0.0222627	*
IL-1ra	p-TAU	-0.067666	0.690685	0.766376
IL-1ra	pNF-H	0.311538	0.0605199	0.103748
IL-1ra	Rigth_VV	0.0558442	0.742697	0.807496
IL-1ra	SBDP 145	0.411959	0.0112941	0.0258507	*
IL-1ra	TAU ratio	-0.182202	0.280445	0.372394
IL-1ra	UCHL1	0.584311	0.000146	0.00100903	**
IL-2	CHI3L1	0.643419	1.74e-05	0.000199	***
IL-2	GFAP	0.494223	0.00187696	0.0065391	**
IL-2	hTAU Ag	0.270461	0.105443	0.16504
IL-2	Left_VV	0.361141	0.0280886	0.0544952
IL-2	MBP	0.539052	0.000577	0.0027472	**
IL-2	NF-light	0.371282	0.023669	0.0467607	*
IL-2	p-TAU	0.0308447	0.856191	0.903603
IL-2	pNF-H	0.437043	0.00683656	0.0179854	*
IL-2	Rigth_VV	0.206246	0.220685	0.302975
IL-2	SBDP 145	0.359556	0.0288371	0.0556066
IL-2	TAU ratio	-0.25902	0.121614	0.184126
IL-2	UCHL1	0.497341	0.00173788	0.00618761	**
IL-4	CHI3L1	0.501672	0.00155973	0.00561501	**
IL-4	GFAP	0.485654	0.00231085	0.00779912	**
IL-4	hTAU Ag	0.0710035	0.676238	0.755522
IL-4	Left_VV	0.252327	0.131897	0.197845
IL-4	MBP	0.612267	5.64e-05	0.000481	***
IL-4	NF-light	0.287024	0.0849918	0.135652
IL-4	p-TAU	0.0927691	0.584994	0.679348
IL-4	pNF-H	0.235136	0.16124	0.235323
IL-4	Rigth_VV	0.137057	0.418572	0.521605
IL-4	SBDP 145	0.489633	0.00209954	0.00716053	**
IL-4	TAU ratio	-0.155353	0.35855	0.457363
IL-4	UCHL1	0.397287	0.0148996	0.0328398	*
IL-5	CHI3L1	0.560755	0.000306	0.00165351	**
IL-5	GFAP	0.582585	0.000155	0.00104493	**
IL-5	hTAU Ag	0.233942	0.16344	0.236404
IL-5	Left_VV	0.0940083	0.579968	0.675934
IL-5	MBP	0.763756	3.82e-08	1.55e-06	***
IL-5	NF-light	0.462867	0.00391759	0.011749	*
IL-5	p-TAU	-0.0737705	0.664347	0.744805
IL-5	pNF-H	0.394691	0.0156288	0.0336375	*
IL-5	Rigth_VV	0.166234	0.325451	0.420104
IL-5	SBDP 145	0.607136	6.77e-05	0.000548	***
IL-5	TAU ratio	-0.352431	0.0324075	0.0610467
IL-5	UCHL1	0.577269	0.000184	0.00114393	**
IL-6	CHI3L1	0.451537	0.00502773	0.013805	*
IL-6	GFAP	0.372067	0.0233524	0.0464183	*
IL-6	hTAU Ag	0.304265	0.0671113	0.112083
IL-6	Left_VV	0.426653	0.00845439	0.0209619	*
IL-6	MBP	0.723591	4.19e-07	1.04e-05	***
IL-6	NF-light	0.403514	0.0132658	0.0296421	*
IL-6	p-TAU	0.0889605	0.600562	0.691234
IL-6	pNF-H	0.593846	0.000107	0.000805	***
IL-6	Rigth_VV	0.472727	0.00313125	0.0100448	*
IL-6	SBDP 145	0.74248	1.43e-07	4.65e-06	***
IL-6	TAU ratio	-0.387764	0.0177237	0.0365763	*
IL-6	UCHL1	0.395528	0.0153905	0.0334667	*
IL-7	CHI3L1	0.264984	0.112968	0.174294
IL-7	GFAP	0.211974	0.207849	0.28779
IL-7	hTAU Ag	0.246596	0.141201	0.2089
IL-7	Left_VV	0.278926	0.0945697	0.148741
IL-7	MBP	0.0301205	0.859534	0.904185
IL-7	NF-light	0.381811	0.0197073	0.0401582	*
IL-7	p-TAU	0.285404	0.0868455	0.137931
IL-7	pNF-H	0.056945	0.737802	0.804875
IL-7	Rigth_VV	0.438454	0.00663885	0.0177078	*
IL-7	SBDP 145	0.333395	0.0437521	0.0778884
IL-7	TAU ratio	-0.0620897	0.715062	0.788027
IL-7	UCHL1	0.221509	0.187645	0.264334
IL-8	CHI3L1	0.543115	0.000514	0.00248478	**
IL-8	GFAP	0.70088	1.36e-06	2.94e-05	***
IL-8	hTAU Ag	0.225829	0.178963	0.253205
IL-8	Left_VV	0.131198	0.438923	0.540727
IL-8	MBP	0.946907	7.96e-19	2.58e-16	***
IL-8	NF-light	0.495187	0.00183296	0.00645521	**
IL-8	p-TAU	-0.0483329	0.776355	0.838463
IL-8	pNF-H	0.454615	0.0047021	0.0130212	*
IL-8	Rigth_VV	0.196104	0.244728	0.331766
IL-8	SBDP 145	0.790536	5.87e-09	4.76e-07	***
IL-8	TAU ratio	-0.34327	0.0375219	0.0687075
IL-8	UCHL1	0.683651	3.1e-06	5.59e-05	***
IL-9	CHI3L1	0.506936	0.00136495	0.00513306	**
IL-9	GFAP	0.66795	6.28e-06	8.84e-05	***
IL-9	hTAU Ag	0.215287	0.200665	0.280239
IL-9	Left_VV	0.213954	0.203535	0.283027
IL-9	MBP	0.908021	8.73e-15	1.41e-12	***
IL-9	NF-light	0.42653	0.00847534	0.0209619	*
IL-9	p-TAU	0.00413368	0.980628	0.992665
IL-9	pNF-H	0.438246	0.00666776	0.0177078	*
IL-9	Rigth_VV	0.220923	0.188846	0.264874
IL-9	SBDP 145	0.738373	1.82e-07	4.93e-06	***
IL-9	TAU ratio	-0.324878	0.0497729	0.0876435
IL-9	UCHL1	0.60911	6.31e-05	0.000524	***
IP-10	CHI3L1	0.37266	0.0231157	0.0462313	*
IP-10	GFAP	0.226906	0.176844	0.251305
IP-10	hTAU Ag	0.297207	0.0740339	0.121146
IP-10	Left_VV	0.631199	2.81e-05	0.000293	***
IP-10	MBP	0.690203	2.28e-06	4.35e-05	***
IP-10	NF-light	0.408709	0.0120213	0.027237	*
IP-10	p-TAU	0.0699075	0.68097	0.758194
IP-10	pNF-H	0.593846	0.000107	0.000805	***
IP-10	Rigth_VV	0.519481	0.000985	0.0040902	**
IP-10	SBDP 145	0.533566	0.000672	0.00302446	**
IP-10	TAU ratio	-0.34416	0.0369979	0.068499
IP-10	UCHL1	0.460044	0.0041721	0.012178	*
MCP-1	CHI3L1	0.511698	0.00120759	0.00469313	**
MCP-1	GFAP	0.585411	0.000141	0.000995	***
MCP-1	hTAU Ag	0.165138	0.328696	0.422609
MCP-1	Left_VV	-0.145661	0.389671	0.493178
MCP-1	MBP	0.335523	0.0423434	0.0762181
MCP-1	NF-light	0.366539	0.0256582	0.050347
MCP-1	p-TAU	-0.100588	0.553609	0.652252
MCP-1	pNF-H	0.183846	0.276054	0.369593
MCP-1	Rigth_VV	-0.0246753	0.884739	0.918767
MCP-1	SBDP 145	0.320616	0.0530252	0.0923665
MCP-1	TAU ratio	-0.143938	0.395366	0.498438
MCP-1	UCHL1	0.478006	0.00276982	0.00906485	**
MIP-1a	CHI3L1	0.466578	0.00360358	0.0110147	*
MIP-1a	GFAP	0.589076	0.000125	0.000922	***
MIP-1a	hTAU Ag	0.106866	0.528999	0.630132
MIP-1a	Left_VV	0.137397	0.41741	0.521605
MIP-1a	MBP	0.782704	1.04e-08	6.17e-07	***
MIP-1a	NF-light	0.39343	0.0159939	0.0338694	*
MIP-1a	p-TAU	-0.00196133	0.990808	0.993875
MIP-1a	pNF-H	0.308462	0.0632425	0.106722
MIP-1a	Rigth_VV	0.102597	0.545675	0.647614
MIP-1a	SBDP 145	0.672964	5.04e-06	7.77e-05	***
MIP-1a	TAU ratio	-0.232925	0.165329	0.238074
MIP-1a	UCHL1	0.537757	0.000598	0.00276776	**
MIP-1a	CHI3L1	0.379011	0.0207026	0.0416625	*
MIP-1a	GFAP	0.55132	0.000405	0.00205199	**
MIP-1a	hTAU Ag	0.290755	0.0808403	0.129665
MIP-1a	Left_VV	0.32438	0.050144	0.0878197
MIP-1a	MBP	0.829228	2.29e-10	2.47e-08	***
MIP-1a	NF-light	0.390069	0.0170021	0.0355399	*
MIP-1a	p-TAU	-0.000981	0.995404	0.995404
MIP-1a	pNF-H	0.53	0.000741	0.00320323	**
MIP-1a	Rigth_VV	0.31039	0.0615254	0.104368
MIP-1a	SBDP 145	0.690756	2.22e-06	4.35e-05	***
MIP-1a	TAU ratio	-0.402447	0.0135344	0.0300353	*
MIP-1a	UCHL1	0.57478	0.000199	0.00121441	**
PDGF-BB	CHI3L1	0.515169	0.00110318	0.00452444	**
PDGF-BB	GFAP	0.506554	0.00137832	0.00513306	**
PDGF-BB	hTAU Ag	0.123033	0.46817	0.568116
PDGF-BB	Left_VV	0.132368	0.434817	0.537713
PDGF-BB	MBP	0.394524	0.0156767	0.0336375	*
PDGF-BB	NF-light	0.266371	0.111025	0.172115
PDGF-BB	p-TAU	0.149233	0.378024	0.480313
PDGF-BB	pNF-H	0.206273	0.220625	0.302975
PDGF-BB	Rigth_VV	-0.0519818	0.759949	0.82349
PDGF-BB	SBDP 145	0.393761	0.0158973	0.0338694	*
PDGF-BB	TAU ratio	-0.0999221	0.556252	0.652992
PDGF-BB	UCHL1	0.423687	0.00897237	0.0220231	*
RANTES	CHI3L1	0.458375	0.00432922	0.0123041	*
RANTES	GFAP	0.460579	0.00412275	0.0121434	*
RANTES	hTAU Ag	0.0772567	0.64948	0.731615
RANTES	Left_VV	0.16219	0.337522	0.432241
RANTES	MBP	0.562432	0.000291	0.00159841	**
RANTES	NF-light	0.342198	0.0381614	0.0694623
RANTES	p-TAU	-0.0888453	0.601035	0.691234
RANTES	pNF-H	0.442648	0.00607989	0.0164157	*
RANTES	Rigth_VV	0.100682	0.553238	0.652252
RANTES	SBDP 145	0.578532	0.000176	0.00112032	**
RANTES	TAU ratio	-0.185845	0.270776	0.364031
RANTES	UCHL1	0.411808	0.0113271	0.0258507	*
TNFa	CHI3L1	0.511406	0.00121674	0.00469313	**
TNFa	GFAP	0.396114	0.0152254	0.0333313	*
TNFa	hTAU Ag	0.199435	0.236645	0.323514
TNFa	Left_VV	0.388631	0.0174495	0.0362412	*
TNFa	MBP	0.559464	0.000318	0.00167205	**
TNFa	NF-light	0.23791	0.156211	0.229015
TNFa	p-TAU	-0.0770578	0.650324	0.731615
TNFa	pNF-H	0.366224	0.0257951	0.050347
TNFa	Rigth_VV	0.166937	0.323378	0.419098
TNFa	SBDP 145	0.319362	0.0540145	0.0935867
TNFa	TAU ratio	-0.313272	0.0590275	0.101728
TNFa	UCHL1	0.404729	0.0129653	0.029172	*
VEGF	CHI3L1	0.580764	0.000164	0.00106384	**
VEGF	GFAP	0.563285	0.000284	0.00158438	**
VEGF	hTAU Ag	0.30611	0.0653877	0.10977
VEGF	Left_VV	0.0878553	0.605112	0.692779
VEGF	MBP	0.618311	4.54e-05	0.000408	***
VEGF	NF-light	0.520895	0.000948	0.00399457	**
VEGF	p-TAU	-0.0421716	0.804269	0.862858
VEGF	pNF-H	0.4774	0.00280939	0.00910243	**
VEGF	Rigth_VV	0.261773	0.117563	0.178828
VEGF	SBDP 145	0.638173	2.14e-05	0.000232	***
VEGF	TAU ratio	-0.431861	0.00760666	0.019406	*
VEGF	UCHL1	0.470168	0.00332085	0.0104462	*

### Sheet: Functional vs Cytokine
Cytokine	Clinical markers	Pearson Correlation Coef	Pvalue	FDR adjusted p value	Significance
Eotaxin	Adaptation assessment	-0.466012	0.00365	0.0447954	*
Eotaxin	Cognition	-0.522407	0.000911	0.0153696	*
Eotaxin	Language	-0.2154	0.200423	0.392133
Eotaxin	motor assessment	-0.345945	0.035965	0.161842
Eotaxin	Societal emotional assessment	-0.203351	0.227378	0.418891
FGF basic	Adaptation assessment	-0.154631	0.360814	0.523763
FGF basic	Cognition	-0.111476	0.51127	0.633697
FGF basic	Language	0.130545	0.441225	0.595654
FGF basic	motor assessment	0.0826787	0.626621	0.748618
FGF basic	Societal emotional assessment	0.0783747	0.64474	0.756868
G-CSF	Adaptation assessment	-0.114385	0.50024	0.631144
G-CSF	Cognition	-0.253553	0.129966	0.29738
G-CSF	Language	0.178412	0.290742	0.462274
G-CSF	motor assessment	0.161006	0.341109	0.50054
G-CSF	Societal emotional assessment	0.266898	0.110294	0.271035
GM-CSF	Adaptation assessment	0.255511	0.126927	0.29738
GM-CSF	Cognition	0.298671	0.0725545	0.235642
GM-CSF	Language	0.38224	0.0195586	0.132021
GM-CSF	motor assessment	0.233046	0.165104	0.359223
GM-CSF	Societal emotional assessment	0.29792	0.0733109	0.235642
IFN-$\gamma$	Adaptation assessment	-0.0783747	0.64474	0.756868
IFN-$\gamma$	Cognition	0.16175	0.338854	0.50054
IFN-$\gamma$	Language	-0.0217575	0.898293	0.92134
IFN-$\gamma$	motor assessment	-0.322012	0.0519421	0.206337
IFN-$\gamma$	Societal emotional assessment	-0.285962	0.0862039	0.247607
IL-1$\beta$	Adaptation assessment	-0.320019	0.0534947	0.206337
IL-1$\beta$	Cognition	-0.0951316	0.575429	0.699846
IL-1$\beta$	Language	0.364627	0.0264984	0.149053
IL-1$\beta$	motor assessment	0.218776	0.193288	0.392133
IL-1$\beta$	Societal emotional assessment	0.277632	0.0961733	0.259668
IL-10	Adaptation assessment	-0.21606	0.199014	0.392133
IL-10	Cognition	-0.185793	0.270911	0.451518
IL-10	Language	0.0435151	0.798161	0.862014
IL-10	motor assessment	-0.0587454	0.729818	0.801019
IL-10	Societal emotional assessment	0.0169459	0.920704	0.934549
IL-12(p70)	Adaptation assessment	0.124496	0.462856	0.606655
IL-12(p70)	Cognition	0.390893	0.0167502	0.132021
IL-12(p70)	Language	0.167224	0.322537	0.489242
IL-12(p70)	motor assessment	-0.308216	0.0634638	0.231557
IL-12(p70)	Societal emotional assessment	-0.0712927	0.674992	0.765747
IL-13	Adaptation assessment	0.115563	0.495806	0.631144
IL-13	Cognition	0.189267	0.261891	0.447536
IL-13	Language	-0.0642511	0.705579	0.788848
IL-13	motor assessment	-0.492229	0.001971	0.029565	*
IL-13	Societal emotional assessment	-0.177055	0.294486	0.462274
IL-15	Adaptation assessment	-0.167341	0.322194	0.489242
IL-15	Cognition	-0.371587	0.0235459	0.138204
IL-15	Language	0.187115	0.267456	0.451332
IL-15	motor assessment	0.382933	0.01932	0.132021
IL-15	Societal emotional assessment	0.353745	0.0317228	0.158614
IL-17	Adaptation assessment	0.254451	0.128566	0.29738
IL-17	Cognition	0.371971	0.0233912	0.138204
IL-17	Language	0.442135	0.00614609	0.0638248
IL-17	motor assessment	0.182952	0.278436	0.456294
IL-17	Societal emotional assessment	0.34775	0.0349446	0.161842
IL-1ra	Adaptation assessment	0.218178	0.194538	0.392133
IL-1ra	Cognition	0.404374	0.0130526	0.117474
IL-1ra	Language	0.234981	0.161522	0.357468
IL-1ra	motor assessment	0.0348121	0.837926	0.895205
IL-1ra	Societal emotional assessment	0.0275371	0.871477	0.919136
IL-2	Adaptation assessment	0.0212042	0.900866	0.92134
IL-2	Cognition	0.306329	0.0651857	0.231581
IL-2	Language	0.139392	0.410612	0.56785
IL-2	motor assessment	-0.199287	0.237	0.425386
IL-2	Societal emotional assessment	-0.120864	0.47611	0.618027
IL-4	Adaptation assessment	-0.0879976	0.604526	0.728669
IL-4	Cognition	-0.0109403	0.948759	0.955839
IL-4	Language	0.267894	0.10892	0.271035
IL-4	motor assessment	0.0631621	0.710351	0.788848
IL-4	Societal emotional assessment	0.19826	0.239477	0.425386
IL-5	Adaptation assessment	-0.182168	0.280536	0.456294
IL-5	Cognition	-0.15082	0.372913	0.529929
IL-5	Language	-0.0239333	0.888183	0.92134
IL-5	motor assessment	-0.126194	0.456729	0.604495
IL-5	Societal emotional assessment	-0.0762565	0.653732	0.760809
IL-6	Adaptation assessment	-0.550741	0.000412	0.00795053	**
IL-6	Cognition	-0.638255	2.14e-05	0.0014425	**
IL-6	Language	0.0500424	0.768657	0.836844
IL-6	motor assessment	0.195818	0.245431	0.430301
IL-6	Societal emotional assessment	0.190641	0.25838	0.447197
IL-7	Adaptation assessment	-0.579637	0.00017	0.00459607	**
IL-7	Cognition	-0.303984	0.0673767	0.233227
IL-7	Language	-0.360273	0.0284962	0.153879
IL-7	motor assessment	-0.693336	1.97e-06	0.000265	***
IL-7	Societal emotional assessment	-0.59871	9.06e-05	0.00305721	**
IL-8	Adaptation assessment	-0.0338918	0.842156	0.895205
IL-8	Cognition	-0.137706	0.416353	0.56785
IL-8	Language	0.169709	0.315294	0.489242
IL-8	motor assessment	0.161006	0.341109	0.50054
IL-8	Societal emotional assessment	0.211824	0.208179	0.395833
IL-9	Adaptation assessment	-0.0720944	0.671541	0.765747
IL-9	Cognition	-0.110497	0.515009	0.633697
IL-9	Language	0.320166	0.0533783	0.206337
IL-9	motor assessment	0.266805	0.110422	0.271035
IL-9	Societal emotional assessment	0.354111	0.0315345	0.158614
IP-10	Adaptation assessment	0.203351	0.227378	0.418891
IP-10	Cognition	0.118033	0.486576	0.625598
IP-10	Language	0.228454	0.173829	0.366671
IP-10	motor assessment	0.382933	0.01932	0.132021
IP-10	Societal emotional assessment	0.258425	0.122504	0.295321
MCP-1	Adaptation assessment	-0.285962	0.0862039	0.247607
MCP-1	Cognition	-0.00437161	0.979513	0.979513
MCP-1	Language	-0.0739756	0.663469	0.765541
MCP-1	motor assessment	-0.600508	8.52e-05	0.00305721	**
MCP-1	Societal emotional assessment	-0.341036	0.0388641	0.169247
MIP-1$\alpha$	Adaptation assessment	-0.14404	0.395027	0.555506
MIP-1$\alpha$	Cognition	-0.231695	0.167637	0.359223
MIP-1$\alpha$	Language	0.217575	0.195805	0.392133
MIP-1$\alpha$	motor assessment	0.300254	0.0709798	0.235642
MIP-1$\alpha$	Societal emotional assessment	0.279607	0.0937334	0.259668
MIP-1$\beta$	Adaptation assessment	-0.137685	0.416423	0.56785
MIP-1$\beta$	Cognition	-0.240438	0.151727	0.341385
MIP-1$\beta$	Language	0.278497	0.0950995	0.259668
MIP-1$\beta$	motor assessment	0.46126	0.00406076	0.0456836	*
MIP-1$\beta$	Societal emotional assessment	0.383401	0.0191604	0.132021
PDGF-BB	Adaptation assessment	0.0625849	0.712885	0.788848
PDGF-BB	Cognition	0.317433	0.0555637	0.208364
PDGF-BB	Language	0.329049	0.0467462	0.197211
PDGF-BB	motor assessment	-0.02506	0.882954	0.92134
PDGF-BB	Societal emotional assessment	0.151689	0.370135	0.529929
RANTES	Adaptation assessment	-0.202396	0.229614	0.418891
RANTES	Cognition	-0.288675	0.083135	0.247607
RANTES	Language	0.267756	0.10911	0.271035
RANTES	motor assessment	0.27211	0.103254	0.271035
RANTES	Societal emotional assessment	0.405852	0.012693	0.117474
TNF-$\alpha$	Adaptation assessment	0.110148	0.516346	0.633697
TNF-$\alpha$	Cognition	0.347543	0.0350603	0.161842
TNF-$\alpha$	Language	0.376406	0.0216659	0.138204
TNF-$\alpha$	motor assessment	0.12837	0.448941	0.60007
TNF-$\alpha$	Societal emotional assessment	0.177932	0.292064	0.462274
VEGF	Adaptation assessment	-0.46813	0.00347885	0.0447954	*
VEGF	Cognition	-0.550823	0.000411	0.00795053	**
VEGF	Language	-0.289375	0.0823569	0.247607
VEGF	motor assessment	-0.2872	0.0847932	0.247607
VEGF	Societal emotional assessment	-0.213942	0.20356	0.392581
