## Supplementary Table S3 for "Temporal Co-Evolution of Clinical Scores and Neuro-Immune Biomarkers in Preterm Infants with Severe Germinal Matrix-Intraventricular Hemorrhage and Post-Hemorrhagic Ventricular Dilation"

### Sheet: Sup Table 3_limma_AccountingFor
Protein measured	logFC (High vs. Low)	CI.L	CI.R	average Expression	t	P.Value	adj.P.Val	B			Linear mixed effects model regression parameters for group comparisons of cytokines or neuropathology markers in High vs Low motor assessment score groups.
IL.7	-46.7329	-68.7877	-24.6781	54.3222	-4.50433	0.00038965	0.0105206	-4.31333
MCP.1	-2449.39	-3824.07	-1074.7	24429.3	-3.78951	0.00171043	0.0230908	-4.36268
IFN...gamma.	-258.838	-416.301	-101.374	606.756	-3.49484	0.00313511	0.028216	-4.38488
IL.1ra	-3588.28	-6543.86	-632.698	6873.9	-2.58209	0.0205177	0.138494	-4.46341
RANTES	206.259	9.87553	402.643	101.344	2.23302	0.0407345	0.218619	-4.49519
IL.15	30.8434	0.217584	61.4692	36.4889	2.14085	0.0485819	0.218619	-4.50359
IL.10	-39.3866	-86.1473	7.37417	54.4444	-1.79052	0.0929489	0.358517	-4.5351
G.CSF	497.078	-142.116	1136.27	1208.87	1.65394	0.118393	0.365591	-4.54697
IL.2	-8.45157	-19.4285	2.52538	27.9556	-1.63669	0.121864	0.365591	-4.54839
IL.13	-8.39811	-24.0631	7.26694	16.6944	-1.13962	0.271775	0.567826	-4.58702
IL.5	-6.88477	-20.1758	6.40627	41.4111	-1.10114	0.287668	0.567826	-4.58964
PDGF.BB	-16.4935	-48.4471	15.4601	60.8333	-1.09725	0.289312	0.567826	-4.5899
MIP.1..alpha.	1097.96	-1040.36	3236.29	4811.18	1.09205	0.291617	0.567826	-4.59025
VEGF	65.0562	-62.3845	192.497	109.567	1.08531	0.294428	0.567826	-4.5907
IL.6	963.261	-1083.29	3009.81	1894.27	1.00104	0.332294	0.59813	-4.59614
IL.12.p70.	-2.80327	-9.22794	3.6214	9.61111	-0.927524	0.367894	0.620822	-4.60061
Eotaxin	-275.799	-980.32	428.721	427.361	-0.832585	0.417816	0.66359	-4.60598
TNF...alpha.	-9.90709	-38.9523	19.1382	64.7	-0.725074	0.479227	0.703372	-4.61147
MIP.1..beta.	474.912	-1038.49	1988.32	2152.92	0.667401	0.514402	0.703372	-4.61414
IL.1..beta.	-6.75358	-29.7152	16.2081	77.0389	-0.625234	0.540928	0.703372	-4.61597
IL.8	-618.703	-2755.74	1518.34	7336.03	-0.615742	0.547067	0.703372	-4.61637
GM.CSF	-3.96422	-21.2909	13.3624	39.4889	-0.486356	0.63353	0.777514	-4.62122
FGF.basic	-7.34691	-48.5975	33.9037	92.3667	-0.378605	0.710125	0.833625	-4.62443
IL.4	-5.27644	-45.0434	34.4905	104.506	-0.282053	0.78164	0.847107	-4.62666
IL.9	2.79456	-18.5402	24.1294	61.8167	0.278443	0.784358	0.847107	-4.62673
IL.17	-2.54206	-25.7677	20.6836	52.3056	-0.232664	0.819072	0.850574	-4.62755
IP.10	-576.419	-6983.53	5830.69	15078	-0.19134	0.850762	0.850762	-4.62816
CHI3L1	-3585.89	-6393.3	-778.482	2912.01	-2.71757	0.0156632	0.0313263	-4.59511
NF-light	-4096.8	-10133.9	1940.27	2959.18	-1.44381	0.168934	0.168934	-4.59512
